# A novel method for predicting Lp(a) levels from routine outpatient genomic testing identifies those at risk of cardiovascular disease across a diverse cohort

**DOI:** 10.1101/2024.11.01.24316526

**Authors:** Natalie Telis, Hang Dai, Ashley Waring, David Kann, Dana Wyman, Simon White, Basil Khuder, Francisco Tanudjaja, Alexandre Bolze, Matthew E. Levy, Cassie Hajek, Lisa M. McEwen, Douglas Stoller, Christopher N. Chapman, C. Anwar A. Chahal, Daniel P. Judge, Douglas A. Olson, Joseph J. Grzymski, Nicole L. Washington, William Lee, Elizabeth T. Cirulli, Shishi Luo, Kelly Schiabor Barrett

## Abstract

**Background:** Lipoprotein(a) (Lp(a)) levels are a largely genetically determined and often an unmeasured predictor of future Atherosclerotic Cardiovascular Disease (ASCVD). With the increased use of exome sequencing in the clinical setting, there is opportunity to identify patients who have a high chance of having elevated Lp(a) and are therefore at risk of ASCVD. However, accurate genetic predictors of Lp(a) are challenging to design. In addition to single nucleotide variants (SNVs), which are often summarized as a combined genetic risk score, Lp(a) levels are significantly impacted by copy number variation in repeats of the kringle IV subtype 2 domain (KIV-2), which are challenging to quantify. KIV-2 copy numbers are highly variable across populations, and understanding their impact on Lp(a) levels is important to creating an equitable and reliable genetic predictor of Lp(a)-driven cardiovascular risk for all individuals.

**Methods:** We develop a novel method to quantify individuals’ total number of KIV-2 repeats from exome data, validate this quantification against measured Lp(a) levels, and then use this method, combined with a SNV-based genetic risk score, to genotype an entire all-comers cohort of individuals from health systems across the United States (Helix Research Network; N = 76,147) for an estimated Lp(a) level.

**Results:** Our combined genotyping strategy improved prediction of those with clinically-elevated Lp(a) measurements across the genetically diverse cohort, especially for individuals not genetically similar to European reference populations, where GRS-based estimates fall short (r^2^= 0.04 for GRS, r^2^ = 0.34 KIV2+GRS in non-European). Importantly, high combined genetic risk of high Lp(a) genotypes are significantly associated with earlier onset and increased incidence in ASCVD, compared to average and low combined genetic risk genotypes in a retrospective analysis of atherosclerotic diagnoses derived from electronic health records (EHRs). This holds in the cohort at large (CAD HRs=1.29, 1.58), in the European subcohort (HRs=1.30,1.61) as well as at trending levels of significance in individuals not genetically similar to Europeans (HRs=1.22,1.31). In addition, high combined genetic risk for high Lp(a) genotypes are at least 2-fold enriched amongst individuals with ASCVD diagnosis despite a lack of EHR-based evidence of traditional risk factors for cardiovascular disease.

**Conclusions:** Our study demonstrates that genetically predicted Lp(a) levels, incorporating both SNV and our novel KIV-2 repeat estimate, may be a practical method to predict clinically elevated Lp(a). Supporting this, individuals with high combined genetic risk for high Lp(a) have an increased risk for ASCVD, as evidenced across data from seven US-based health systems.
