## Appendix 1 (codesets) for "A novel method for predicting Lp(a) levels from routine outpatient genomic testing identifies those at risk of cardiovascular disease across a diverse cohort"

### Sheet: Measurements
LDL	HDL	Lp(a)
3009966	3007070	3013861
3028288		3017785
3028437		3029660
		3046664
		37019808
		37019887
		37046740
		37053886
		37060496
		40655033
		40763399

### Sheet: Phenotypes
aortic stenosis	Coronary artery disease	ischemic stroke	MACE	new myocardial infarction	Peripheral Artery disease
3105691	45533435	372435	312327	312327	315558
3124441	45567165	443454	314666	319039	317309
3154955	45552783	761110	319039	434376	434961
3182051	45596196	762933	434376	436706	443529
3255756	45562342	762934	436706	438170	603303
3378959	45563241	762935	438170	438438	609010
3521260	35207681	762937	438172	438447	609011
3654574	35207698	762951	438438	441579	609012
3654575	1569134	763015	438447	444406	609013
3654576	45586572	765515	439693	604425	609014
4058384	1569135	1569193	441579	604427	609015
4111098	45601024	1569194	444406	604429	760869
4111410	45591456	1569195	604179	604430	760870
4189343	37402491	1569196	604425	761736	760871
35825484	45576866	1569197	604427	1326588	761206
40323907	45596197	1569198	604429	1326589	761429
40560653	1569136	1569199	604430	1326590	761430
45453331	45557538	1569200	618951	1326591	761431
45463496	45538373	1569201	733619	1569126	761432
45506690	1569137	1569202	761736	1569127	761433
45576869	1569138	1569203	765132	1569128	761434
45611591	45601026	1569204	766257	1569129	761804
3105696	45548010	1569205	1326588	3105668	761805
3169743	37402492	1569206	1326589	3105670	761816
3353514	45601027	1569207	1326590	3124311	761825
3524076	45605784	1569208	1326591	3124316	761826
3524299	1569139	1569209	1569126	3124318	761827
4152384	45562343	1569210	1569127	3124320	761828
4195690	45591458	1569211	1569128	3124321	761829
35207733	37402493	1569212	1569129	3124322	761853
40323912	45548011	1569213	1569130	3158367	761854
45503434	45538374	1569214	1569131	3162978	761858
313221	1569140	1569215	3105653	3173997	762053
320429	45543167	1569216	3105655	3174892	765080
3105632	45596198	1569217	3105659	3175841	765226
3105634	37402494	1595597	3105668	3179898	765301
3231098	45576868	1595598	3105670	3217847	1340431
3306211	45581766	3124574	3124310	3218408	1569272
35207648	1569141	3124575	3124311	3224198	1569273
35207650	45605785	3141550	3124312	3227072	1569274
40323422	45538375	3184775	3124314	3230226	1569275
40323424	37402495	3185378	3124315	3234409	1569276
44831228	45601028	3186971	3124316	3235693	1569277
44833553	45586573	3188164	3124317	3248710	1569278
45513420	1569142	3214292	3124318	3250661	1569279
45523363	45586574	3218713	3124320	3254956	1569280
45572074	45591459	3226851	3124321	3260293	1569281
45576862	45591460	3227519	3124322	3262618	1569282
	45533439	3230013	3124332	3268621	1569283
	1569143	3235160	3124335	3269540	1569284
	45591461	3249122	3124343	3274916	1569285
	45538376	3261404	3124358	3278158	1569286
	37402497	3263885	3124360	3278610	1569287
	45543168	3270232	3124362	3284893	1569288
	45538377	3272779	3124363	3294530	1569289
	1569144	3283054	3124364	3309856	1569290
	45586575	3285164	3124365	3317855	1569291
	45605786	3285825	3124366	3322538	1569292
	37402498	3288353	3124367	3328503	1569293
	45548012	3294561	3124368	3329467	1569294
	45557539	3295640	3137847	3335613	1569295
	1569146	3311550	3146935	3336148	1569296
	45567167	3320360	3146936	3337286	1569297
	45605787	3325781	3146937	3338074	1569298
	45596199	3329040	3146938	3339323	1569299
	45548013	3329203	3149684	3339417	1569300
	45567168	3338779	3156009	3341775	1569301
	35210828	3343111	3158367	3346963	1569302
	44828975	3344312	3161942	3347481	1569303
	44831238	3353784	3162978	3348169	1569304
	44833562	3354213	3173997	3356801	1569305
	44835931	3354858	3174892	3369676	1569306
	44835932	3368646	3175841	3373627	1569307
	44830080	3375166	3176113	3375071	1569308
	44834726	3378939	3179318	3377126	1569309
	44821951	3388285	3179898	3378659	1569310
	44824238	3388937	3182778	3380086	1569311
	44819703	3394211	3187235	3388106	1569312
	44833563	3396379	3189643	3391926	1569313
	44825433	3403574	3217847	3399597	1569314
	44827785	3410252	3218408	3400395	1569315
	44834727	3414203	3224198	3404781	1569316
	44821952	3422046	3227072	3407742	1569317
	44825752	3422239	3227813	3407836	1569318
	45615281	3422667	3230226	3413134	1569319
	45618939	3521138	3234409	3413284	3105775
	45610463	3523329	3235693	3414739	3124681
	45617763	3523664	3239246	3415487	3124682
	45614138	3545875	3241922	3418307	3124683
	45610464	4031045	3248659	3423987	3137222
	45615978	4043731	3248710	3520543	3146057
	45616022	4045735	3250661	3522488	3157678
	979219	4046237	3253508	3522581	3173780
	3169041	4046358	3254956	3522945	3174148
	3365650	4046359	3260293	3523328	3174256
	3265566	4077086	3262618	3529298	3182307
	3301159	4108356	3264758	3534040	3190033
	3404189	4110189	3268621	3550740	3215753
	3244948	4110190	3269540	3550822	3217292
	3278237	4110192	3274916	3654465	3217486
	3364646	4111714	3276958	3654466	3218586
	3411995	4119140	3277150	3654467	3222461
	3324706	4129534	3278158	3655133	3224667
	3355473	4131383	3278610	3661502	3225007
	3310363	4141405	3281907	3661503	3225360
	3066041	4142739	3284893	3661504	3225851
	3105664	4145490	3285728	3661520	3226898
	3105665	4146185	3294530	3661524	3228790
	3287884	4319146	3295395	3661547	3231975
	3218091	35207819	3297270	3661641	3234673
	3339829	35207820	3303908	3661642	3240999
	3311668	35207821	3309856	3661643	3241715
	3409150	35610084	3316383	3661644	3243238
	3371233	35610085	3317855	3661645	3246590
	3219084	36717605	3320280	3661646	3256069
	3297163	37110678	3322473	4051874	3257305
	3124325	37110679	3322538	4108668	3258462
	3310720	37116473	3324009	4108669	3259431
	3070934	37200496	3324139	4110955	3261413
	3421010	37200497	3328503	4110956	3262591
	3270154	37200498	3329467	4111390	3264938
	3124357	37200499	3330322	4119456	3266164
	3383586	37200500	3335613	4119457	3268415
	3129574	37200501	3336148	4119943	3271192
	3129575	37200502	3337286	4119944	3277178
	3129576	37200503	3338074	4119945	3283610
	3129577	37200504	3339323	4119946	3283681
	3129578	37200505	3339417	4119947	3285606
	3335943	37200506	3340176	4119948	3286575
	3372395	37200507	3341717	4121464	3291279
	3129579	37200508	3341775	4121465	3297440
	3225686	37200509	3343786	4121466	3300169
	3262342	37200510	3346963	4124684	3300248
	3280467	37200511	3347481	4124685	3300336
	3137846	37200512	3348169	4126801	3303343
	3369142	37200513	3350658	4145721	3304338
	3355916	40392736	3354500	4151046	3315674
	3137861	40392737	3356801	4178129	3317445
	3346861	43530683	3363545	4243372	3319958
	3318960	43531607	3367453	4267568	3323225
	3252645	44782773	3369676	4270024	3325433
	3242716	44819712	3373627	4275436	3326060
	3402848	44819713	3375071	4296653	3326727
	3139512	44828982	3377126	4303359	3327829
	3245136	44830090	3378659	4324413	3331711
	3139731	44832384	3379313	35207684	3338630
	3139732	44833576	3380086	35207685	3339664
	3225296	44833577	3388106	35610091	3350164
	3182125	44834737	3389026	35610093	3350905
	3284651	44835950	3391926	35611570	3353186
	3354876	44836285	3393523	35611571	3358021
	3345522	45423535	3399597	37309626	3359095
	3139733	45426836	3400395	40323879	3360536
	3335572	45436760	3403164	40323882	3360618
	3336001	45443350	3404781	40398444	3361107
	3384372	45443848	3407742	40398829	3361111
	3405851	45456752	3407836	40587821	3363742
	3383725	45460045	3413134	40634151	3363963
	3321454	45463501	3413284	43020460	3366009
	3267523	45466903	3414739	43020461	3367722
	3347174	45483543	3415487	44782712	3369485
	3389271	45497253	3418307	44782769	3371979
	3244523	45499882	3423987	44800526	3376140
	3278356	45503448	3520543	44819698	3376677
	3390355	45506698	3521098	44819699	3381106
	3246244	45513445	3522488	44819700	3383986
	3352495	45516838	3522581	44819701	3388984
	3324685	45523399	3522945	44819702	3391696
	3364588	45533462	3523328	44820857	3392221
	3180244	45533463	3528915	44820858	3395110
	3217898	45533464	3529298	44820859	3400199
	3306997	45538393	3533920	44820860	3405466
	3380933	45538394	3533921	44823111	3406531
	3374452	45538395	3533922	44824237	3410888
	3318170	45538396	3534040	44825428	3410904
	3141574	45538397	3535325	44825429	3413827
	3262163	45543186	3550740	44825430	3417545
	3410743	45543187	3550822	44826635	3417931
	3143807	45543188	3654465	44826636	3421627
	3403562	45543189	3654466	44827782	3422031
	3144966	45543190	3654467	44830079	3422119
	3328522	45548026	3655133	44831236	3422714
	3291037	45548027	3661502	44832372	3422921
	3375739	45548028	3661503	44832373	3521483
	3376192	45548029	3661504	44832375	3545620
	3183424	45548030	3661520	44832376	3545621
	3337786	45548031	3661524	44833561	3545622
	3214141	45552801	3661547	44834718	3545623
	3189327	45552802	3661641	44834719	3545624
	3150090	45552803	3661642	44834720	3545629
	3150524	45552804	3661643	44834721	3545630
	3291559	45552805	3661644	44834723	3545821
	3249719	45552806	3661645	44834724	3654996
	3387932	45557550	3661646	44835926	4114011
	3238501	45557551	4030582	44835927	4117933
	3221811	45557552	4051874	44835928	4120098
	3410304	45557553	4108217	45420353	4121625
	3298070	45557554	4108218	45420354	4121626
	3298460	45557555	4108219	45423521	4137550
	3253407	45562362	4108220	45423522	4137551
	3151889	45562363	4108668	45426796	4141975
	3151890	45562364	4108669	45430133	4193056
	3151891	45562365	4108677	45430134	4193057
	3151892	45562366	4108678	45433413	4194886
	3309601	45562367	4108679	45433415	4195971
	3345755	45567187	4108680	45436735	4195972
	3377102	45567188	4110951	45440042	4195973
	3158718	45567189	4110952	45443329	4196291
	3158719	45572097	4110953	45463488	4199183
	3336168	45572098	4110954	45473546	4208072
	3228808	45572099	4110955	45476932	4208944
	3418016	45576884	4110956	45480262	4226026
	3235179	45576885	4110962	45486898	4231816
	3363502	45576886	4111389	45503420	4231826
	3270223	45576887	4111390	45503421	4329498
	3270195	45576888	4119456	45503422	4331101
	3348953	45576889	4119457	45506683	4341646
	3217766	45581781	4119943	45510043	4348319
	3265815	45581782	4119944	45513463	35611566
	3286074	45581783	4119945	45523368	35615018
	3393160	45581784	4119946	45523369	35615019
	3368367	45586592	4119947	45533436	35615028
	3406057	45586593	4119948	45538370	35615054
	3384034	45586594	4119949	45557536	35615075
	3390356	45586595	4119950	45562340	35615076
	3385912	45586596	4119953	45572079	35615086
	3159804	45586597	4121464	45572080	35615087
	3366343	45591474	4121465	45572081	35615106
	3317225	45591475	4121466	45576865	35615107
	3389158	45591476	4121467	45586571	35615116
	3279036	45596212	4121468	45591454	36712805
	3409947	45596213	4124684	45596190	36712807
	3367272	45596214	4124685	45596191	36712987
	3407783	45596215	4124686	45605779	36713012
	3232330	45596216	4126801	45605780	36713013
	3254581	45601041	4138833	45766075	36713014
	3346580	45601042	4145721	45766076	36713015
	3341927	45601043	4151046	45766115	36717256
	3235456	45601044	4154704	45766116	37110250
	3399396	45601045	4170094	45766150	37110251
	3336461	45601046	4173632	45766151	37209668
	3399944	45601047	4178129	45771322	40315969
	3391225	45605806	4198141	46270158	40393269
	3253015	45605807	4200113	46270159	40393613
	3293575	45605808	4206867	46270160	40393614
	3336644	45605809	4206868	46270161	40428715
	3242781	45605810	4207921	46270162	40483538
	3368563	45611874	4207922	46270163	40484541
	3305028	45615963	4209541	46270164	40484551
	3410378	45617733	4209542	46273495	40484912
	3219086	45619253	4215259	46274044	42535143
	3348558	45767658	4243372		42535335
	3346512	45772786	4267568		42536634
	3337768	46270031	4270024		42536636
	3416507	46270380	4275436		43020432
	3237963	46270381	4296653		43021846
	3267395	46273649	4303359		43022064
	3277822		4323202		44782819
	3291744		4324413		44808745
	3389307		4329847		44808746
	3180855		35207684		44808747
	3307283		35207685		44808832
	3176474		35207686		44808833
	3405928		35207687		44813823
	3270291		35207688		44819718
	3347433		35207689		44819719
	3393799		35207690		44823125
	3410501		35207691		44824257
	3274385		35207692		44825447
	3407335		35207693		44825448
	3383496		35207694		44825451
	3354257		35207695		44826651
	3325341		35207696		44827804
	3390289		35207697		44828992
	3340343		35207702		44831256
	3257115		35610087		44833579
	3395901		35610089		44837116
	3293943		35610091		45440076
	3296755		35610093		45440077
	3378520		35611570		45443358
	3252808		35611571		45450033
	3310220		35826168		45463513
	3243714		37309626		45463514
	3322144		40323863		45483550
	3402049		40323865		45483557
	3385802		40323869		45486932
	3169436		40323879		45496765
	3302220		40323882		45506711
	3231674		40398444		45523407
	3405792		40398829		45533483
	3299310		40398850		45533484
	3356107		40398853		45533485
	3237680		40398863		45533486
	3393704		40398894		45533487
	3289297		40398900		45533488
	3363474		40398902		45533489
	3256546		40398903		45533490
	3244654		40398904		45533491
	3395154		40398905		45533492
	3378750		40398906		45533493
	3339320		40398907		45533494
	3288900		40436955		45538421
	3293630		40515857		45538422
	3247174		40530984		45538423
	3242680		40572007		45538424
	3370300		40587821		45538425
	3423658		40623902		45538426
	3270140		40634151		45538427
	3393893		43020460		45538428
	3265682		43020461		45538429
	3348222		44782712		45538430
	3243465		44782769		45538431
	3188263		44795635		45538432
	3412274		44798535		45538433
	3219646		44800526		45538434
	3239036		44819697		45538435
	3080684		44819698		45538436
	3243288		44819699		45538437
	3233032		44819700		45538438
	3312130		44819701		45543209
	3330526		44819702		45543210
	3247995		44820857		45543211
	3425436		44820858		45543212
	3375827		44820859		45543213
	3296807		44820860		45543214
	3261525		44820861		45543215
	3360856		44820864		45548056
	3348714		44823111		45548057
	3365668		44824237		45548058
	3164593		44825428		45548059
	3180023		44825429		45548060
	3301793		44825430		45548061
	1340292		44826635		45548062
	1340513		44826636		45548063
	45516175		44827782		45548064
	45479602		44828972		45548065
	45486897		44828973		45548066
	45430132		44830079		45548067
	45456732		44831236		45548068
	45480264		44831237		45548069
	45520056		44832372		45548070
	45473545		44832373		45548071
	45436739		44832374		45548072
	45510044		44832375		45548073
	45513424		44832376		45548074
	45453324		44833561		45548075
	45483526		44834718		45548076
	45516825		44834719		45552823
	45446684		44834720		45552824
	45466860		44834721		45552825
	45510045		44834722		45552826
	45503424		44834723		45552827
	45420359		44834724		45552828
	45460026		44835926		45552829
	1397830		44835927		45552830
	1397943		44835928		45552831
	45453738		44837099		45552832
	45470725		45420353		45552833
	45520473		45420354		45552834
	45467292		45423521		45552835
	45520474		45423522		45552836
	45490564		45423524		45552837
	45483967		45423525		45552838
	45450433		45426796		45552839
	45433839		45426799		45552840
	45500493		45430133		45552841
	45494273		45430134		45552842
	45490926		45433413		45552843
	37016102		45433414		45557568
	37394480		45433415		45557569
	3547915		45433418		45557570
	4304192		45433419		45557571
	3571443		45433420		45557572
	3571530		45436735		45557573
	46269996		45440042		45557574
	4016142		45443329		45557575
	36712779		45443330		45557576
	4048534		45443368		45557577
	4046022		45446685		45557578
	4029827		45453322		45557579
	4027245		45453327		45557580
	4029361		45463488		45557581
	4029362		45463489		45557582
	4030427		45466858		45557583
	37016181		45470292		45557584
	40323862		45473546		45557585
	40323875		45476932		45557586
	40323876		45476933		45557587
	36712982		45480262		45557588
	36712983		45483528		45557589
	36712984		45486898		45562385
	35615052		45490177		45562386
	35615053		45490216		45562387
	761735		45496744		45562388
	35615119		45496745		45562389
	42872402		45500067		45562390
	37309630		45503419		45562391
	609191		45503420		45562392
	40398840		45503421		45562393
	4108215		45503422		45562394
	40398869		45503426		45562395
	4111393		45506683		45562396
	4108673		45510043		45562397
	40398884		45513426		45562398
	761921		45513463		45562399
	40404019		45516826		45562400
	40404020		45520059		45567207
	40404021		45523368		45567208
	40404022		45523369		45567209
	40404023		45523371		45567210
	4069185		45523372		45567211
	4069186		45533436		45567212
	4070921		45538370		45567213
	4020601		45538371		45567214
	4329430		45548009		45567215
	4124682		45552781		45567216
	40436953		45557536		45567217
	4119951		45557537		45567218
	4119613		45562340		45567219
	40429840		45562341		45567220
	4124846		45572079		45572116
	4121641		45572080		45572117
	4127089		45572081		45572118
	4080593		45572082		45572119
	4108172		45576865		45572120
	4354077		45586571		45572121
	4109642		45591454		45572122
	4109643		45596190		45572123
	4108870		45596191		45572124
	4109483		45596192		45572125
	4109484		45596193		45572126
	4113297		45596194		45572127
	4109644		45601022		45576903
	4113298		45601023		45576904
	4109645		45601025		45576905
	4113299		45605779		45576906
	4113300		45605780		45576907
	4108872		45605781		45576908
	4109646		45605782		45576909
	4113301		45605783		45576910
	4108873		45612406		45576911
	4109485		45612407		45576912
	4108874		45616764		45576913
	4109647		45766075		45576914
	4109486		45766076		45576915
	4109487		45766113		45581798
	4108875		45766114		45581799
	4113302		45766115		45581800
	4109488		45766116		45581801
	4109648		45766150		45581802
	4108876		45766151		45581803
	4109489		45766241		45581804
	4109490		45771322		45581805
	4113303		45773170		45581806
	4109491		46270158		45581807
	4109649		46270159		45581808
	4137350		46270160		45581809
	40345176		46270161		45586613
	4097848		46270162		45586614
	4152843		46270163		45586615
	40358306		46270164		45586616
	4153091		46273495		45586617
	43020492		46274044		45586618
	43021857		372435		45586619
	43021858		443454		45586620
	321109		761110		45586621
	43020480		762933		45586622
	4104178		762934		45586623
	4107246		762935		45591494
	4199962		762937		45591495
	40540497		762951		45591496
	40537225		763015		45591497
	4155007		765515		45591498
	4155962		1569193		45591499
	4161455		1569194		45591500
	4161997		1569195		45591501
	4160781		1569196		45591502
	4160782		1569197		45591503
	4188546		1569198		45591504
	4160783		1569199		45591505
	4187852		1569200		45591506
	40552079		1569201		45591507
	40552085		1569202		45591508
	40552086		1569203		45591509
	40552087		1569204		45591510
	4134723		1569205		45596232
	4252385		1569206		45596233
	4187067		1569207		45596234
	40597938		1569208		45596235
	4218328		1569209		45596236
	4168972		1569210		45596237
	4225958		1569211		45596238
	4175846		1569212		45596239
	4178321		1569213		45596240
	4178622		1569214		45596241
	443563		1569215		45596242
	4258690		1569216		45596243
	4208928		1569217		45596244
	40482638		1595597		45596245
	40482655		1595598		45596246
	40482719		3124574		45596247
	40483189		3124575		45601065
	40481919		3141550		45601066
	40481132		3184775		45601067
	40481133		3185378		45601068
	40483833		3186971		45601069
	40488003		3188164		45601070
	40488025		3214292		45601071
	40489974		3218713		45601072
	42873050		3226851		45601073
	42873051		3227519		45601074
	42873052		3230013		45601075
	764123		3235160		45601076
	764149		3249122		45601077
	43020689		3261404		45601078
	43020880		3263885		45601079
	43021937		3270232		45605828
	43021193		3272779		45605829
	43021973		3283054		45605830
	43021294		3285164		45605831
	43021301		3285825		45605832
	43021302		3288353		45605833
	43021303		3294561		45605834
	43021304		3295640		45605835
	43021305		3311550		45605836
	43021306		3320360		45605837
	43021307		3325781		45605838
	43021308		3329040		45605839
	43021309		3329203		45605840
	43021310		3338779		45605841
	43021311		3343111		45605842
	43021312		3344312		45618455
	43021313		3353784		46271459
	43021314		3354213		46271460
	43021432		3354858		46271462
	43021434		3368646
	43021435		3375166
	43021436		3378939
	43021437		3388285
	43021470		3388937
	43022025		3394211
	43021472		3396379
	43022026		3403574
	43021474		3410252
	43021475		3414203
	43021476		3422046
	43021570		3422239
	43021572		3422667
	43021573		3521138
	43021574		3523329
	43021578		3523664
	43021579		3545875
	43021580		4031045
	43021581		4043731
	43021582		4045735
	43021615		4046237
	43022037		4046358
	43021616		4046359
	43021617		4077086
	43021618		4108356
	43021619		4110189
	43021621		4110190
	43022038		4110192
	43021627		4111714
	43021628		4119140
	43021630		4129534
	43021631		4131383
	43020561		4141405
	43021885		4142739
	43020569		4145490
	43021886		4146185
	43020570		4319146
	43020571		35207819
	43020572		35207820
	43020573		35207821
	43020574		35610084
	43020575		35610085
	43020576		36717605
	43021888		37110678
	43020579		37110679
	43020580		37116473
	43022045		37200496
	43021795		37200497
	43021796		37200498
	316427		37200499
	4178750		37200500
	317576		37200501
	4206334		37200502
	4209308		37200503
	4243371		37200504
	4265210		37200505
	3520577		37200506
	4270354		37200507
	316995		37200508
	4194618		37200509
	44783200		37200510
	45766238		37200511
	45766267		37200512
	321879		37200513
	37018767		40392736
	36714444		40392737
	37118984		43530683
	37110242		43531607
	37115756		44782773
	42536628		44819712
	42536629		44819713
	4253217		44828982
	4328721		44830090
	36683267		44832384
	37204188		44833576
	37204189		44833577
	37204854		44834737
	44784623		44835950
	43531588		44836285
	44806109		45423535
	3545328		45426836
	3654819		45436760
	3654820		45443350
	3654821		45443848
	3655011		45456752
	3655070		45460045
	3655128		45463501
	3655134		45466903
	3522983		45483543
	3655755		45497253
	3655756		45499882
	3655757		45503448
	3655758		45506698
	3655759		45513445
	3655760		45516838
	315830		45523399
	604296		45533462
	618823		45533463
	618824		45533464
	618825		45538393
	40641917		45538394
	604426		45538395
	4242670		45538396
			45538397
			45543186
			45543187
			45543188
			45543189
			45543190
			45548026
			45548027
			45548028
			45548029
			45548030
			45548031
			45552801
			45552802
			45552803
			45552804
			45552805
			45552806
			45557550
			45557551
			45557552
			45557553
			45557554
			45557555
			45562362
			45562363
			45562364
			45562365
			45562366
			45562367
			45567187
			45567188
			45567189
			45572097
			45572098
			45572099
			45576884
			45576885
			45576886
			45576887
			45576888
			45576889
			45581781
			45581782
			45581783
			45581784
			45586592
			45586593
			45586594
			45586595
			45586596
			45586597
			45591474
			45591475
			45591476
			45596212
			45596213
			45596214
			45596215
			45596216
			45601041
			45601042
			45601043
			45601044
			45601045
			45601046
			45601047
			45605806
			45605807
			45605808
			45605809
			45605810
			45611874
			45615963
			45617733
			45619253
			45767658
			45772786
			46270031
			46270380
			46270381
			46273649
			315296
			608952
			608953
			1340441
			3105657
			3105663
			3124324
			3124326
			3124329
			3124330
			3137845
			3161731
			3224849
			3287884
			3338843
			3409150
			4108214
			4108670
			4275907
			35207680
			35615053
			36712982
			37309713
			40323867
			40323874
			40398839
			40398841
			40398844
			40436950
			44827783
			45426797
			45430135
			45436737
			45436738
			45446683
			45456734
			45523370
			45543167
			45562343
			45586570
			45586574
			45586575
			45591461
			45601024
			45601026
			45605785
			319844
			1569132
			3124325
			3148588
			3156008
			3183490
			3310720
			3320734
			3321303
			3337076
			3370625
			3523638
			4011131
			4096252
			4108215
			4189939
			4215140
			35207698
			35207700
			35207701
			40398840
			40524164
			40572006
			45433416
			45436736
			45436739
			45480264
			45506684
			45520056
			45538372
			45552782
			45567165
			45596195
			45611172
			45611585
