## Appendix 2 (hazard ratios) for "A novel method for predicting Lp(a) levels from routine outpatient genomic testing identifies those at risk of cardiovascular disease across a diverse cohort"

### Sheet: all >120nmol
covariate	exp(coef)	lower_CI	upper_CI	p	comparison	pheno	count1	count2	tot1	tot2
All HRN	1.50763	1.30055	1.74767	5.1515e-08	high risk_vs_mid risk	age_aortic_stenosis_combined	233	669	14355	53133
All HRN	1.62225	1.26904	2.07376	0.00011259	high risk_vs_low risk	age_aortic_stenosis_combined	233	88	14355	8659
All HRN	1.29594	1.21795	1.37892	2.68914e-16	high risk_vs_mid risk	age_cad	1324	4159	14355	53133
All HRN	1.58038	1.42959	1.74707	3.70929e-19	high risk_vs_low risk	age_cad	1324	538	14355	8659
All HRN	1.29191	1.2038	1.38647	1.19079e-12	high risk_vs_mid risk	age_mace_any	999	3339	14355	53133
All HRN	1.37299	1.22854	1.53441	2.28168e-08	high risk_vs_low risk	age_mace_any	999	452	14355	8659
All HRN	1.3402	1.08484	1.65567	0.00662717	high risk_vs_mid risk	age_pad_v2	111	355	14355	53133
All HRN	2.05407	1.39236	3.03025	0.000285098	high risk_vs_low risk	age_pad_v2	111	33	14355	8659
All HRN	1.3507	1.21292	1.50412	4.33779e-08	high risk_vs_mid risk	age_new_myocardial_infarction	433	1341	14355	53133
All HRN	1.60007	1.33826	1.9131	2.52207e-07	high risk_vs_low risk	age_new_myocardial_infarction	433	167	14355	8659
All HRN	1.23489	1.0996	1.38683	0.000365761	high risk_vs_mid risk	age_ischemic_stroke	421	1486	14355	53133
All HRN	1.19931	1.0173	1.41388	0.030451	high risk_vs_low risk	age_ischemic_stroke	421	214	14355	8659

### Sheet: EUR >120nmol
covariate	exp(coef)	lower_CI	upper_CI	p	comparison	pheno	count1	count2	tot1	tot2
EUR	1.45999	1.251	1.70388	1.57659e-06	high risk_vs_mid risk	age_aortic_stenosis_combined	216	626	10916	43629
EUR	1.72284	1.3277	2.23557	4.26921e-05	high risk_vs_low risk	age_aortic_stenosis_combined	216	77	10916	6861
EUR	1.30615	1.22338	1.39451	1.27964e-15	high risk_vs_mid risk	age_cad	1179	3759	10916	43629
EUR	1.61889	1.4545	1.80186	1.16747e-18	high risk_vs_low risk	age_cad	1179	469	10916	6861
EUR	1.23886	1.1481	1.33681	3.43813e-08	high risk_vs_mid risk	age_mace_any	849	2929	10916	43629
EUR	1.39783	1.23831	1.5779	6.05016e-08	high risk_vs_low risk	age_mace_any	849	379	10916	6861
EUR	1.26208	1.00383	1.58677	0.0462926	high risk_vs_mid risk	age_pad_v2	95	316	10916	43629
EUR	1.93175	1.28123	2.91257	0.0016728	high risk_vs_low risk	age_pad_v2	95	30	10916	6861
EUR	1.31137	1.16765	1.47278	4.71581e-06	high risk_vs_mid risk	age_new_myocardial_infarction	377	1174	10916	43629
EUR	1.65121	1.36039	2.0042	3.90264e-07	high risk_vs_low risk	age_new_myocardial_infarction	377	141	10916	6861
EUR	1.14249	1.01119	1.29085	0.0324685	high risk_vs_mid risk	age_ischemic_stroke	346	1298	10916	43629
EUR	1.16983	0.97727	1.40033	0.0873773	high risk_vs_low risk	age_ischemic_stroke	346	181	10916	6861

### Sheet: non EUR >120 nmol
covariate	exp(coef)	lower_CI	upper_CI	p	comparison	pheno	count1	count2	tot1	tot2
nonEUR	1.33419	0.757869	2.34878	0.317707	high risk_vs_mid risk	age_aortic_stenosis_combined	17	43	3439	9504
nonEUR	0.882481	0.408739	1.9053	0.75021	high risk_vs_low risk	age_aortic_stenosis_combined	17	11	3439	1798
nonEUR	1.21842	1.0069	1.47437	0.0422962	high risk_vs_mid risk	age_cad	145	400	3439	9504
nonEUR	1.31377	0.983964	1.75411	0.0642623	high risk_vs_low risk	age_cad	145	69	3439	1798
nonEUR	1.16474	0.965607	1.40493	0.110911	high risk_vs_mid risk	age_mace_any	150	410	3439	9504
nonEUR	1.20241	0.906947	1.59412	0.200153	high risk_vs_low risk	age_mace_any	150	73	3439	1798
nonEUR	1.25791	0.698534	2.26523	0.444549	high risk_vs_mid risk	age_pad_v2	16	39	3439	9504
nonEUR	2.97617	0.858304	10.3199	0.085593	high risk_vs_low risk	age_pad_v2	16	3	3439	1798
nonEUR	1.06976	0.789764	1.44902	0.663171	high risk_vs_mid risk	age_new_myocardial_infarction	56	167	3439	9504
nonEUR	1.32678	0.831374	2.1174	0.235776	high risk_vs_low risk	age_new_myocardial_infarction	56	26	3439	1798
nonEUR	1.25333	0.958439	1.63894	0.098982	high risk_vs_mid risk	age_ischemic_stroke	75	188	3439	9504
nonEUR	1.29705	0.858474	1.95968	0.216743	high risk_vs_low risk	age_ischemic_stroke	75	33	3439	1798

### Sheet: All >150 nmol
covariate	exp(coef)	lower_CI	upper_CI	p	comparison	pheno	count1	count2	tot1	tot2
group	1.6375	1.3496	1.98681	5.76324e-07	high risk_vs_mid risk	age_aortic_stenosis_combined	117	815	7027	62934
group	2.02488	1.47491	2.77994	1.28147e-05	high risk_vs_low risk	age_aortic_stenosis_combined	117	58	7027	6186
group	1.40801	1.29643	1.5292	4.56374e-16	high risk_vs_mid risk	age_cad	637	5005	7027	62934
group	1.7752	1.56167	2.01792	1.67668e-18	high risk_vs_low risk	age_cad	637	379	7027	6186
group	1.32519	1.20436	1.45813	7.82903e-09	high risk_vs_mid risk	age_mace_any	478	3992	7027	62934
group	1.45345	1.25966	1.67704	3.0252e-07	high risk_vs_low risk	age_mace_any	478	320	7027	6186
group	1.56966	1.19621	2.05971	0.0011446	high risk_vs_mid risk	age_pad_v2	57	422	7027	62934
group	2.7621	1.65392	4.61282	0.000103239	high risk_vs_low risk	age_pad_v2	57	20	7027	6186
group	1.43283	1.24341	1.65111	6.65024e-07	high risk_vs_mid risk	age_new_myocardial_infarction	214	1615	7027	62934
group	1.87036	1.48479	2.35607	1.06226e-07	high risk_vs_low risk	age_new_myocardial_infarction	214	112	7027	6186
group	1.24633	1.05005	1.47931	0.0117848	high risk_vs_mid risk	age_ischemic_stroke	194	1772	7027	62934
group	1.16643	0.942155	1.44408	0.157645	high risk_vs_low risk	age_ischemic_stroke	194	155	7027	6186

### Sheet: EUR >150nmol
covariate	exp(coef)	lower_CI	upper_CI	p	comparison	pheno	count1	count2	tot1	tot2
group	1.64476	1.34115	2.0171	1.76079e-06	high risk_vs_mid risk	age_aortic_stenosis_combined	104	765	4443	51892
group	2.2632	1.61408	3.17335	2.17865e-06	high risk_vs_low risk	age_aortic_stenosis_combined	104	50	4443	5071
group	1.41464	1.29346	1.54718	3.16897e-14	high risk_vs_mid risk	age_cad	536	4533	4443	51892
group	1.84581	1.6107	2.11524	1.17668e-18	high risk_vs_low risk	age_cad	536	338	4443	5071
group	1.30299	1.17177	1.44891	1.02427e-06	high risk_vs_mid risk	age_mace_any	371	3510	4443	51892
group	1.49684	1.28068	1.74949	4.00355e-07	high risk_vs_low risk	age_mace_any	371	276	4443	5071
group	1.47749	1.08915	2.0043	0.0121133	high risk_vs_mid risk	age_pad_v2	45	378	4443	51892
group	2.68717	1.55452	4.64507	0.000400438	high risk_vs_low risk	age_pad_v2	45	18	4443	5071
group	1.42028	1.21332	1.66254	1.264e-05	high risk_vs_mid risk	age_new_myocardial_infarction	174	1424	4443	51892
group	2.0463	1.59141	2.63121	2.37672e-08	high risk_vs_low risk	age_new_myocardial_infarction	174	94	4443	5071
group	1.10975	0.922975	1.33431	0.268078	high risk_vs_mid risk	age_ischemic_stroke	140	1550	4443	51892
group	1.12358	0.886882	1.42346	0.334344	high risk_vs_low risk	age_ischemic_stroke	140	135	4443	5071

### Sheet: non EUR >150 nmol
covariate	exp(coef)	lower_CI	upper_CI	p	comparison	pheno	count1	count2	tot1	tot2
group	1.45364	0.786987	2.68502	0.232152	high risk_vs_mid risk	age_aortic_stenosis_combined	13	50	2584	11042
group	0.769909	0.315534	1.87859	0.565598	high risk_vs_low risk	age_aortic_stenosis_combined	13	8	2584	1115
group	1.14389	0.922155	1.41895	0.221396	high risk_vs_mid risk	age_cad	101	472	2584	11042
group	1.30513	0.905458	1.88122	0.153416	high risk_vs_low risk	age_cad	101	41	2584	1115
group	1.12003	0.907895	1.38174	0.290026	high risk_vs_mid risk	age_mace_any	107	482	2584	11042
group	1.2157	0.854104	1.73039	0.278182	high risk_vs_low risk	age_mace_any	107	44	2584	1115
group	1.42288	0.750367	2.69815	0.280015	high risk_vs_mid risk	age_pad_v2	12	44	2584	11042
group	3.02353	0.670338	13.6375	0.149991	high risk_vs_low risk	age_pad_v2	12	2	2584	1115
group	1.06175	0.754454	1.4942	0.731079	high risk_vs_mid risk	age_new_myocardial_infarction	40	191	2584	11042
group	1.15392	0.659669	2.01849	0.615805	high risk_vs_low risk	age_new_myocardial_infarction	40	18	2584	1115
group	1.21597	0.902487	1.63833	0.198629	high risk_vs_mid risk	age_ischemic_stroke	54	222	2584	11042
group	1.33892	0.799307	2.24283	0.267481	high risk_vs_low risk	age_ischemic_stroke	54	20	2584	1115
